# Sex-dependent placental mQTL provide insight into the prenatal origins of childhood-onset traits and conditions

**DOI:** 10.1101/2022.10.04.22280695

**Authors:** William Casazza, Amy M. Inkster, Giulia F. Del Gobbo, Victor Yuan, Fabien Delahaye, Carmen Marsit, Yongjin P. Park, Wendy P. Robinson, Sara Mostafavi, Jessica K Dennis

## Abstract

Molecular quantitative trait loci (QTL) allow us to understand the biology captured in genome-wide association studies (GWAS). The placenta regulates fetal development, and shows sex differences in DNA methylation. We therefore hypothesized that placental methylation QTL (mQTL) explains variation in genetic risk for childhood-onset traits, and does so differentially by sex. We analyzed 411 term placentas from two studies and found 49,252 methylation (CpG) sites with methylation QTL (mQTL) and 2,489 CpG sites with sex-dependent mQTL. All mQTL were enriched in regions active in prenatal tissues that typically affect gene expression. All mQTL were enriched in GWAS results for growth- and immune-related traits, but male- and female-specific mQTL were more enriched than cross-sex mQTL. mQTL colocalized with trait loci at 777 CpG sites, with 216 (28%) specific to males or females. Overall, mQTL specific to male and female placenta capture otherwise overlooked variation in childhood traits.
