## Supplementary material for "Sex-dependent placental mQTL provide insight into the prenatal origins of childhood-onset traits and conditions": Table SI. Information and accession for GWAS considered in this study

### Sheet: Table SI
Trait	Full name	Category	h2SNP	h2SNP standard error	h2SNP Z Score	Sample size	Source	Data access	Sex-stratified
ADHD	Attention Deficit Hyperactivity Disorder	Neuropsychiatric	0.2518	0.0225	11.1911	55374	PGC	https://pubmed.ncbi.nlm.nih.gov/30478444	0
ADHD Males	Attention Deficit Hyperactive Disorder in Males	Neuropsychiatric	0.2623	0.0329	7.97264	32102	PGC	https://pubmed.ncbi.nlm.nih.gov/30478446	1
ADHD Females	Attention Deficit Hyperactive Disorder in Females	Neuropsychiatric	0.1026	0.0404	2.5396	21191	PGC	https://pubmed.ncbi.nlm.nih.gov/30478445	1
AN	Anorexia Nervosa	Neuropsychiatric	0.1703	0.015	11.3533	72517	PGC	https://pubmed.ncbi.nlm.nih.gov/31308545	0
ASD	Autism Spectrum Disorder	Neuropsychiatric	0.1735	0.0336	5.16369	46350	PGC	https://pubmed.ncbi.nlm.nih.gov/30804558	0
ASD Males	Autism Spectrum Disorder in Males	Neuropsychiatric	0.263	0.0372	7.06989	21752	PGC+iPSYCH	https://pubmed.ncbi.nlm.nih.gov/30804558/;https://journals.plos.org/plosgenetics/article?id=10.1371/journal.pgen.1006425	1
ASD Females	Autism Spectrum Disorder in Females	Neuropsychiatric	-0.3377	0.064	-5.27656	13988	PGC+iPSYCH	https://pubmed.ncbi.nlm.nih.gov/30804558/;https://journals.plos.org/plosgenetics/article?id=10.1371/journal.pgen.1006425	1
CUD	Cannabis Use Disorder	Neuropsychiatric	0.0685	0.0071	9.64789	384032	PGC	https://www.ncbi.nlm.nih.gov/pmc/articles/PMC7674631/	0
OCD	Obsessive Compulsive Disorder	Neuropsychiatric	0.3319	0.0846	3.92317	9725	PGC	https://pubmed.ncbi.nlm.nih.gov/28761083	0
OCD Males	Obsessive Compulsive Disorder in Males	Neuropsychiatric	0.0009	0.22	0.00409091	4038	PGC1	https://pubmed.ncbi.nlm.nih.gov/30456828/	1
OCD Females	Obsessive Compulsive Disorder in Females	Neuropsychiatric	0.3813	0.1663	2.29284	5832	PGC1	https://pubmed.ncbi.nlm.nih.gov/30456828/	1
SCZ	Schizophrenia	Neuropsychiatric	0.3048	0.0135	22.5778	161405	PGC	https://pubmed.ncbi.nlm.nih.gov/29483656/	0
SCZ Males	Schizophrenia in Males	Neuropsychiatric	0.5956	0.0316	18.8481	35458.3	PGC2	https://doi.org/10.1016/j.biopsych.2021.02.972	1
SCZ Females	Schizophrenia in Females	Neuropsychiatric	0.4686	0.0392	11.9541	26591.9	PGC2	https://doi.org/10.1016/j.biopsych.2021.02.972	1
TS	Tourette's Syndrome	Neuropsychiatric	0.3359	0.0588	5.71259	14607	PGC	https://pubmed.ncbi.nlm.nih.gov/30818990	0
Child Onset Asthma	Diagnosis of Childhood Onset Asthma	Immune	0.0734	0.0062	11.8387	314633	UKBB	https://pubmed.ncbi.nlm.nih.gov/30929738/	0
Hayfever or Eczema Age(raw)	Age of Hayfever/Allergic Rhinitis or Eczema Diagnosis	Immune	0.1126	0.0145	7.76552	72232	UKBB	http://www.nealelab.is/uk-biobank/	0
Hayfever or Eczema Age(raw) Males	Age of Hayfever/Allergic Rhinitis or Eczema Diagnosis in Males	Immune	0.1241	0.0285	4.35439	31616	UKBB	http://www.nealelab.is/uk-biobank/	1
Hayfever or Eczema Age(raw) Females	Age of Hayfever/Allergic Rhinitis or Eczema Diagnosis in Females	Immune	0.1203	0.0234	5.14103	40616	UKBB	http://www.nealelab.is/uk-biobank/	1
Type 1 Diabetes	Diagnosis of Type 1 Diabetes	Immune	0.039	0.0055	7.09091	520580	UCSD Meta-analysis	https://pubmed.ncbi.nlm.nih.gov/34012112/	0
Birth Length	Length of child at birth	Growth	0.2541	0.0439	5.78815	28459	EGG	https://pubmed.ncbi.nlm.nih.gov/25281659	0
Birth Weight	Weight of child at birth	Growth	0.1137	0.0057	19.9474	298142	EGG	https://pubmed.ncbi.nlm.nih.gov/31043758	0
Child BMI	Childhood BMI	Growth	0.2927	0.0365	8.01918	35654.8	EGG	http://www.ncbi.nlm.nih.gov/pubmed/26604143	0
Child Obesity	childhood obesity (cases defined as BMI>95th percentile; controls defined as BMI<50th percentile)	Growth	0.4143	0.0662	6.25831	13848	EGG	https://pubmed.ncbi.nlm.nih.gov/22484627	0
Head Circumference	Infant Head Circumference	Growth	0.1716	0.0629	2.72814	10678	EGG	http://www.ncbi.nlm.nih.gov/pubmed/22504419	0
Late Pubertal Growth	Standardized difference in height between age 14 and adult in males and females combined.	Growth	0.4167	0.1841	2.26344	9228	EGG	https://pubmed.ncbi.nlm.nih.gov/23449627/	0
Late Pubertal Growth Males	Standardized difference in height between age 14 and adult in males.	Growth	0.5925	0.1866	3.17524	4282	EGG	http://www.ncbi.nlm.nih.gov/pubmed/26604145	1
Late Pubertal Growth Females	Standardized difference in height between age 14 and adult in females.	Growth	0.0344	0.1603	0.214598	4946	EGG	http://www.ncbi.nlm.nih.gov/pubmed/26604144	1
Pubertal Growth Start	Height SDS for females at age 10 and males at age 12 combined.	Growth	0.5482	0.0632	8.67405	13960	EGG	http://www.ncbi.nlm.nih.gov/pubmed/26604146	0
Pubertal Growth Start Males	Height SDS for males at age 12.	Growth	0.463	0.128	3.61719	6986	EGG	http://www.ncbi.nlm.nih.gov/pubmed/26604148	1
Pubertal Growth Start Females	Height SDS for females at age 10.	Growth	0.6394	0.1331	4.80391	6974	EGG	http://www.ncbi.nlm.nih.gov/pubmed/26604147	1
Total Pubertal Growth	Standardized difference in height between age 8 and adult in males and females combined.	Growth	0.3815	0.08	4.76875	10799	EGG	https://pubmed.ncbi.nlm.nih.gov/23449627/	0
Total Pubertal Growth Males	Standardized difference in height between age 8 and adult in males.	Growth	0.4088	0.1649	2.47908	5043	EGG	http://www.ncbi.nlm.nih.gov/pubmed/26604148	1
Total Pubertal Growth Females	Standardized difference in height between age 8 and adult in females.	Growth	0.4624	0.1354	3.41507	5756	EGG	http://www.ncbi.nlm.nih.gov/pubmed/26604148	1
Maternal Pre-Eclampsia	Offspring Resulting from Pre-Eclamptic Births		0.0055	0.0028	1.96429	310925	InterPregGen	http://europepmc.org/article/MED/33239696	0
