## Supplementary material for "Sex-dependent placental mQTL provide insight into the prenatal origins of childhood-onset traits and conditions": Table SII. Stratified LD score regression results for all mQTL sets

### Sheet: Table SII
mQTL Set	GWAS	Proportion of SNPs	Proportion h2SNP	Proportion h2SNP Standard Error	Enrichment	Enrichment Standard Error	Enrichment p	Coefficient	Coefficient Standard Error	Coefficient Z-score	Coefficient_p	τ*	τ* Standard Error	τ* p
Cross-sex	ADHD	0.466134	0.445809	0.027299	0.956397	0.0585648	0.457494	-1.48832e-09	5.30707e-09	-0.28044	0.77914	-0.000531341	0.00189467	0.77914
Cross-sex	ADHD Males	0.466134	0.499641	0.0402636	1.07188	0.0863777	0.400948	5.03019e-09	8.04039e-09	0.625615	0.531567	0.00167591	0.00267882	0.531567
Cross-sex	ADHD Females	0.466134	0.460213	0.156502	0.987297	0.335746	0.969633	1.18963e-08	1.29909e-08	0.91574	0.359803	0.0101959	0.011134	0.359803
Cross-sex	AN	0.466134	0.452542	0.037872	0.97084	0.081247	0.719496	-1.28808e-09	5.18512e-09	-0.248419	0.80381	-0.000697983	0.0028097	0.80381
Cross-sex	ASD	0.466134	0.501697	0.0501565	1.07629	0.107601	0.483086	3.32687e-09	6.70659e-09	0.49606	0.619852	0.00171054	0.00344825	0.619852
Cross-sex	ASD Males	0.466134	0.543441	0.0489099	1.16585	0.104927	0.105311	1.08384e-08	9.82003e-09	1.1037	0.269722	0.00346001	0.00313491	0.269722
Cross-sex	CUD	0.466134	0.475628	0.0378935	1.02037	0.0812931	0.802655	5.44196e-11	2.16518e-09	0.0251339	0.979948	7.24569e-05	0.00288283	0.979948
Cross-sex	OCD	0.466134	0.514365	0.110242	1.10347	0.236502	0.661163	9.55262e-09	2.91428e-08	0.327786	0.743073	0.00268099	0.00817909	0.743073
Cross-sex	OCD Females	0.466134	0.685417	0.172281	1.47043	0.369595	0.13784	4.3702e-08	4.27253e-08	1.02286	0.306374	0.0103987	0.0101663	0.306374
Cross-sex	SCZ	0.466134	0.503541	0.0232201	1.08025	0.0498142	0.10831	1.48692e-09	5.46116e-09	0.272272	0.785413	0.000451074	0.0016567	0.785413
Cross-sex	SCZ Males	0.466134	0.492097	0.0239743	1.0557	0.0514323	0.277333	1.34897e-09	1.10087e-08	0.122537	0.902474	0.000178344	0.00145543	0.902474
Cross-sex	SCZ Females	0.466134	0.458712	0.0363092	0.984077	0.0778945	0.838073	-1.92771e-08	1.36595e-08	-1.41126	0.158169	-0.00329527	0.00233499	0.158169
Cross-sex	TS	0.466134	0.397205	0.0660102	0.852127	0.141612	0.284087	-2.23627e-08	1.69806e-08	-1.31696	0.187852	-0.00632912	0.00480586	0.187852
Cross-sex	Hayfever or Eczema Age	0.466134	0.554359	0.0499365	1.18927	0.107129	0.0752838	-2.29093e-09	4.3528e-09	-0.526313	0.598671	-0.00199511	0.00379074	0.598671
Cross-sex	Hayfever or Eczema Age Males	0.466134	0.575137	0.0814774	1.23384	0.174794	0.166812	-5.4243e-10	7.74077e-09	-0.0700744	0.944134	-0.000428613	0.00611654	0.944134
Cross-sex	Hayfever or Eczema Age Females	0.466134	0.551394	0.0641047	1.18291	0.137524	0.185244	-4.00058e-09	6.20048e-09	-0.645204	0.518795	-0.00326099	0.0050542	0.518795
Cross-sex	Child Onset Asthma	0.466134	0.578274	0.0465111	1.24058	0.0997806	0.0180819	-1.74715e-09	2.88592e-09	-0.605405	0.54491	-0.00233191	0.00385182	0.54491
Cross-sex	Type 1 Diabetes	0.466134	0.61685	0.0366727	1.32333	0.0786743	8.19337e-06	-7.83354e-10	1.22514e-09	-0.639399	0.522563	-0.00200271	0.00313218	0.522563
Cross-sex	Birth Length	0.466134	0.596886	0.0620147	1.2805	0.13304	0.0242814	2.95671e-09	1.20921e-08	0.244516	0.806831	0.000947867	0.0038765	0.806831
Cross-sex	Birth Weight	0.466134	0.663912	0.0229205	1.42429	0.0491715	2.0425e-15	5.05778e-09	2.11175e-09	2.39506	0.0166176	0.00439729	0.00183598	0.0166176
Cross-sex	Child BMI	0.466134	0.492552	0.0481906	1.05667	0.103384	0.581013	-2.04147e-09	1.06945e-08	-0.19089	0.848612	-0.000609865	0.00319486	0.848612
Cross-sex	Child Obesity	0.466134	0.463107	0.0561347	0.993506	0.120426	0.956907	-8.16785e-09	1.85268e-08	-0.440866	0.65931	-0.00172265	0.00390741	0.65931
Cross-sex	Head Circumference	0.466134	0.407242	0.155618	0.87366	0.333848	0.701926	-2.15641e-08	2.18166e-08	-0.988427	0.322944	-0.0111378	0.0112682	0.322944
Cross-sex	Late Pubertal Growth	0.466134	0.823937	0.236541	1.7676	0.507452	0.0321314	9.04324e-08	5.54158e-08	1.63189	0.102703	0.0197445	0.0120991	0.102703
Cross-sex	Late Pubertal Growth Males	0.466134	0.648676	0.118297	1.39161	0.253783	0.0988311	6.94463e-08	5.53836e-08	1.25391	0.209874	0.00970399	0.00773897	0.209874
Cross-sex	Pubertal Growth Start	0.466134	0.608272	0.0502434	1.30493	0.107788	0.0035765	1.75109e-08	2.10397e-08	0.832279	0.405252	0.00271736	0.00326497	0.405252
Cross-sex	Pubertal Growth Start Males	0.466134	0.595853	0.112323	1.27829	0.240966	0.226822	-9.97552e-10	3.92253e-08	-0.0254314	0.979711	-0.000185805	0.00730612	0.979711
Cross-sex	Pubertal Growth Start Females	0.466134	0.528779	0.0608261	1.13439	0.130491	0.309759	-1.61572e-08	3.01967e-08	-0.535066	0.592604	-0.00220385	0.00411883	0.592604
Cross-sex	Total Pubertal Growth	0.466134	0.486219	0.0781545	1.04309	0.167665	0.797005	-2.01122e-08	2.33933e-08	-0.859743	0.389931	-0.00446095	0.0051887	0.389931
Cross-sex	Total Pubertal Growth Males	0.466134	0.354462	0.153911	0.760429	0.330187	0.440216	-7.7819e-08	4.86089e-08	-1.60092	0.109394	-0.0165102	0.0103129	0.109394
Cross-sex	Total Pubertal Growth Females	0.466134	0.432727	0.119357	0.928332	0.256057	0.779584	-3.89228e-08	4.55993e-08	-0.853584	0.393336	-0.00695795	0.00815146	0.393336
Cross-sex	Maternal Pre-Eclampsia	0.466134	0.436189	0.164192	0.935758	0.352243	0.853522	-5.53809e-10	7.15205e-10	-0.774335	0.438732	-0.00909227	0.011742	0.438732
Male-specific	ADHD	0.116751	0.0968011	0.0212512	0.829122	0.182021	0.348674	-6.39192e-09	9.86435e-09	-0.647981	0.516997	-0.000715256	0.00110382	0.516997
Male-specific	ADHD Males	0.116751	0.150449	0.030291	1.28863	0.259449	0.252886	1.21989e-08	1.46693e-08	0.831595	0.405638	0.00127391	0.00153189	0.405638
Male-specific	ADHD Females	0.116751	0.0449523	0.108519	0.385026	0.92949	0.485454	2.32837e-09	1.90237e-08	0.122393	0.902587	0.000625485	0.00511044	0.902587
Male-specific	AN	0.116751	0.115867	0.0237431	0.992424	0.203365	0.970242	2.99002e-09	7.25421e-09	0.412178	0.680209	0.000507842	0.00123209	0.680209
Male-specific	ASD	0.116751	0.127693	0.0306096	1.09372	0.262178	0.72051	3.03396e-09	9.63891e-09	0.314762	0.752942	0.000488944	0.00155338	0.752942
Male-specific	ASD Males	0.116751	0.139869	0.0309035	1.19801	0.264695	0.448218	4.32628e-09	1.47257e-08	0.293791	0.768918	0.000432892	0.00147347	0.768918
Male-specific	CUD	0.116751	0.105478	0.0242199	0.903441	0.207449	0.641011	-2.1573e-09	3.1281e-09	-0.689652	0.490413	-0.0009003	0.00130544	0.490413
Male-specific	OCD	0.116751	0.239163	0.0680484	2.04848	0.582849	0.0496866	6.72559e-08	3.7421e-08	1.79728	0.0722917	0.00591637	0.00329186	0.0722917
Male-specific	OCD Females	0.116751	0.217149	0.107869	1.85993	0.92392	0.327069	4.28569e-08	6.8694e-08	0.623881	0.532705	0.00319633	0.0051233	0.532705
Male-specific	SCZ	0.116751	0.123916	0.0156187	1.06137	0.133777	0.646232	-1.50472e-09	8.05088e-09	-0.186902	0.851738	-0.000143076	0.000765516	0.851738
Male-specific	SCZ Females	0.116751	0.110834	0.0239169	0.949317	0.204853	0.804763	-2.18972e-08	2.01664e-08	-1.08583	0.277555	-0.00117325	0.00108051	0.277555
Male-specific	SCZ Males	0.116751	0.128304	0.0151897	1.09895	0.130103	0.445532	4.33784e-09	1.71647e-08	0.252719	0.800485	0.000179756	0.000711286	0.800485
Male-specific	TS	0.116751	0.0464185	0.0395474	0.397584	0.338732	0.0726105	-4.33351e-08	2.45158e-08	-1.76764	0.077121	-0.00384423	0.00217478	0.077121
Male-specific	Hayfever or Eczema Age	0.116751	0.140425	0.0355963	1.20277	0.30489	0.508388	-6.72798e-09	6.97227e-09	-0.964962	0.334564	-0.0018365	0.00190319	0.334564
Male-specific	Hayfever or Eczema Age Males	0.116751	0.0983426	0.0626906	0.842326	0.536958	0.761237	-1.74257e-08	1.34075e-08	-1.2997	0.193703	-0.00431584	0.00332064	0.193703
Male-specific	Hayfever or Eczema Age Females	0.116751	0.196467	0.0555988	1.68278	0.476216	0.159506	2.25693e-09	1.21706e-08	0.185441	0.852883	0.000576629	0.00310951	0.852883
Male-specific	Child Onset Asthma	0.116751	0.16388	0.0290951	1.40367	0.249206	0.110103	-3.09156e-09	4.33715e-09	-0.712811	0.475963	-0.00129334	0.00181442	0.475963
Male-specific	Type 1 Diabetes	0.116751	0.211433	0.0556534	1.81097	0.476683	0.110999	-2.47454e-10	3.23622e-09	-0.076464	0.93905	-0.000198293	0.00259329	0.93905
Male-specific	Birth Length	0.116751	0.159252	0.0418275	1.36402	0.358262	0.301894	-9.21463e-09	1.84901e-08	-0.498355	0.618234	-0.000925908	0.00185793	0.618234
Male-specific	Birth Weight	0.116751	0.21922	0.0220465	1.87767	0.188833	2.58095e-06	6.04682e-09	4.20081e-09	1.43944	0.150026	0.0016478	0.00114475	0.150026
Male-specific	Child BMI	0.116751	0.225248	0.0493328	1.9293	0.422546	0.0205628	5.09954e-08	2.3768e-08	2.14555	0.0319088	0.004775	0.00222553	0.0319088
Male-specific	Child Obesity	0.116751	0.20659	0.0587435	1.76949	0.503151	0.105729	6.83217e-08	4.12557e-08	1.65605	0.0977108	0.00451647	0.00272725	0.0977108
Male-specific	Head Circumference	0.116751	0.0233233	0.119593	0.199769	1.02434	0.419666	-3.43369e-08	3.7431e-08	-0.91734	0.358964	-0.00555882	0.00605971	0.358964
Male-specific	Late Pubertal Growth	0.116751	0.196528	0.113806	1.68331	0.974773	0.447615	3.38385e-08	8.3629e-08	0.404626	0.685752	0.00231571	0.00572309	0.685752
Male-specific	Late Pubertal Growth Males	0.116751	0.141923	0.0708227	1.2156	0.606612	0.719952	-6.0958e-09	8.52322e-08	-0.0715199	0.942984	-0.000266983	0.00373299	0.942984
Male-specific	Pubertal Growth Start	0.116751	0.23816	0.0380218	2.03989	0.325665	0.000491692	6.63482e-08	3.46323e-08	1.91579	0.0553916	0.00322717	0.00168451	0.0553916
Male-specific	Pubertal Growth Start Males	0.116751	0.290387	0.0880441	2.48723	0.754117	0.0181703	8.95388e-08	6.07075e-08	1.47492	0.140234	0.00522738	0.00354418	0.140234
Male-specific	Pubertal Growth Start Females	0.116751	0.200143	0.0513456	1.71427	0.439787	0.0887329	4.51845e-08	5.76894e-08	0.783237	0.433488	0.00193177	0.00246639	0.433488
Male-specific	Total Pubertal Growth	0.116751	0.0920246	0.0516207	0.788211	0.442142	0.632007	-4.07325e-08	3.73153e-08	-1.09158	0.275019	-0.00283179	0.00259422	0.275019
Male-specific	Total Pubertal Growth Males	0.116751	0.00014387	0.0964707	0.00123228	0.826292	0.172835	-1.29368e-07	7.0101e-08	-1.84545	0.0649719	-0.00860291	0.00466168	0.0649719
Male-specific	Total Pubertal Growth Females	0.116751	0.0657417	0.0658736	0.563092	0.564221	0.437197	-7.85458e-08	6.02867e-08	-1.30287	0.192619	-0.00440101	0.00337793	0.192619
Male-specific	Maternal Pre-Eclampsia	0.116751	0.0651519	0.114073	0.55804	0.977061	0.636517	-1.0723e-09	1.04095e-09	-1.03012	0.302952	-0.00551801	0.00535665	0.302952
Female-specific	ADHD	0.105879	0.0880924	0.0210953	0.832012	0.19924	0.398309	-5.98566e-09	1.06314e-08	-0.563018	0.573423	-0.000653858	0.00116134	0.573423
Female-specific	ADHD Males	0.105879	0.148566	0.0289693	1.40318	0.273609	0.127717	1.84356e-08	1.52256e-08	1.21083	0.22596	0.00187939	0.00155215	0.22596
Female-specific	ADHD Females	0.105879	0.0999514	0.105167	0.944018	0.993278	0.954974	1.56851e-08	2.11315e-08	0.742262	0.457928	0.00411332	0.0055416	0.457928
Female-specific	AN	0.105879	0.086082	0.0222043	0.813024	0.209714	0.374514	-3.36874e-09	7.70352e-09	-0.437299	0.661894	-0.00055855	0.00127727	0.661894
Female-specific	ASD	0.105879	0.0895099	0.0268312	0.8454	0.253415	0.534602	-6.35659e-09	9.22985e-09	-0.688699	0.491013	-0.00100003	0.00145206	0.491013
Female-specific	ASD Males	0.105879	0.120976	0.0278294	1.14259	0.262842	0.58432	6.8214e-10	1.46558e-08	0.0465441	0.962877	6.66313e-05	0.00143157	0.962877
Female-specific	CUD	0.105879	0.113454	0.024169	1.07155	0.22827	0.753796	5.47773e-10	3.29409e-09	0.166289	0.867929	0.000223161	0.001342	0.867929
Female-specific	OCD	0.105879	0.177534	0.0621521	1.67677	0.587012	0.224532	3.92476e-08	3.93513e-08	0.997363	0.318588	0.00337038	0.00337929	0.318588
Female-specific	OCD Females	0.105879	0.262919	0.122427	2.48321	1.15629	0.132497	9.05359e-08	7.44799e-08	1.21557	0.224147	0.00659163	0.00542264	0.224147
Female-specific	SCZ	0.105879	0.113386	0.0137234	1.07091	0.129614	0.584276	-6.93134e-10	7.70595e-09	-0.089948	0.928329	-6.43383e-05	0.000715283	0.928329
Female-specific	SCZ Females	0.105879	0.0981043	0.0224775	0.926573	0.212295	0.730023	-2.31265e-08	2.00759e-08	-1.15196	0.249339	-0.00120963	0.00105007	0.249339
Female-specific	SCZ Males	0.105879	0.123966	0.0152365	1.17083	0.143905	0.233968	1.39575e-08	1.81128e-08	0.770584	0.440954	0.00056462	0.000732718	0.440954
Female-specific	TS	0.105879	0.0513562	0.040447	0.485047	0.382013	0.169908	-3.65642e-08	2.67883e-08	-1.36493	0.172274	-0.00316641	0.00231983	0.172274
Female-specific	Child Onset Asthma	0.105879	0.17693	0.0308304	1.67106	0.291186	0.0269585	1.10144e-09	4.39177e-09	0.250797	0.801971	0.000449818	0.00179356	0.801971
Female-specific	Hayfever or Eczema Age	0.105879	0.159315	0.0402045	1.5047	0.379722	0.189068	4.04158e-10	8.62851e-09	0.0468398	0.962641	0.000107696	0.00229924	0.962641
Female-specific	Hayfever or Eczema Age Males	0.105879	0.097753	0.06286	0.923254	0.593698	0.893198	-1.53545e-08	1.46449e-08	-1.04845	0.294429	-0.00371236	0.0035408	0.294429
Female-specific	Hayfever or Eczema Age Females	0.105879	0.214043	0.0659246	2.02158	0.622642	0.0982986	1.08243e-08	1.51912e-08	0.71254	0.476131	0.00269974	0.0037889	0.476131
Female-specific	Type 1 Diabetes	0.105879	0.209924	0.0512136	1.98268	0.483701	0.065863	1.08878e-09	3.08902e-09	0.35247	0.724486	0.000851718	0.00241643	0.724486
Female-specific	Birth Length	0.105879	0.15348	0.0426488	1.44959	0.402808	0.254935	-5.1268e-09	2.07756e-08	-0.24677	0.805086	-0.000502895	0.00203791	0.805086
Female-specific	Birth Weight	0.105879	0.199784	0.019942	1.88691	0.188348	2.50107e-06	6.03406e-09	3.97101e-09	1.51953	0.12863	0.0016052	0.00105638	0.12863
Female-specific	Child BMI	0.105879	0.220727	0.0567078	2.08471	0.535592	0.0327018	5.92109e-08	3.02263e-08	1.95892	0.0501219	0.00541234	0.00276291	0.0501219
Female-specific	Child Obesity	0.105879	0.182586	0.0689309	1.72449	0.651036	0.249453	6.22827e-08	5.41979e-08	1.14917	0.250485	0.00401928	0.00349755	0.250485
Female-specific	Head Circumference	0.105879	0.0173714	0.119629	0.164069	1.12987	0.454019	-3.50533e-08	4.10501e-08	-0.853915	0.393152	-0.00553975	0.00648748	0.393152
Female-specific	Late Pubertal Growth	0.105879	0.169761	0.112797	1.60335	1.06534	0.551498	2.44615e-08	9.13629e-08	0.267739	0.7889	0.00163417	0.00610358	0.7889
Female-specific	Late Pubertal Growth Males	0.105879	0.109704	0.0722622	1.03613	0.6825	0.957799	-3.32028e-08	9.65452e-08	-0.34391	0.730914	-0.00141961	0.00412786	0.730914
Female-specific	Pubertal Growth Start	0.105879	0.208254	0.0383144	1.96691	0.361871	0.00509325	5.69064e-08	3.91216e-08	1.4546	0.145779	0.00270206	0.00185759	0.145779
Female-specific	Pubertal Growth Start Males	0.105879	0.210963	0.0835517	1.9925	0.789127	0.171997	4.1672e-08	6.92647e-08	0.601634	0.547418	0.00237497	0.00394753	0.547418
Female-specific	Pubertal Growth Start Females	0.105879	0.238971	0.0634338	2.25703	0.599117	0.0190898	1.16183e-07	7.01546e-08	1.6561	0.0977012	0.00484898	0.00292795	0.0977012
Female-specific	Total Pubertal Growth	0.105879	0.136036	0.056299	1.28482	0.531731	0.588438	2.11463e-09	4.24886e-08	0.0497693	0.960306	0.000143514	0.00288359	0.960306
Female-specific	Total Pubertal Growth Males	0.105879	0.0970727	0.0948618	0.916829	0.895947	0.925996	-4.33482e-08	8.0958e-08	-0.535441	0.592345	-0.00281404	0.00525556	0.592345
Female-specific	Total Pubertal Growth Females	0.105879	0.116899	0.0726841	1.10409	0.686484	0.878316	-1.96059e-08	7.00279e-08	-0.279973	0.779498	-0.0010724	0.00383038	0.779498
Female-specific	Maternal Pre-Eclampsia	0.105879	0.0383175	0.108334	0.3619	1.02318	0.498815	-1.2378e-09	1.08499e-09	-1.14084	0.253936	-0.0062181	0.00545045	0.253936
Male-stratified	ADHD	0.413313	0.387214	0.0273154	0.936855	0.0660889	0.341906	-2.65565e-09	5.53357e-09	-0.479915	0.631288	-0.00080391	0.00167511	0.631288
Male-stratified	ADHD Males	0.413313	0.451072	0.0400748	1.09136	0.0969599	0.340747	6.00139e-09	8.48477e-09	0.707313	0.479372	0.00169542	0.00239698	0.479372
Male-stratified	ADHD Females	0.413313	0.355717	0.157194	0.860649	0.380328	0.71074	8.3704e-09	1.3262e-08	0.631157	0.527938	0.00608299	0.00963784	0.527938
Male-stratified	AN	0.413313	0.394285	0.0371334	0.953962	0.0898433	0.607844	-1.61592e-09	5.24045e-09	-0.308355	0.757813	-0.000742471	0.00240785	0.757813
Male-stratified	ASD	0.413313	0.40569	0.0520118	0.981557	0.125841	0.880137	-2.77984e-09	6.84254e-09	-0.406258	0.684553	-0.00121192	0.00298314	0.684553
Male-stratified	ASD Males	0.413313	0.480029	0.0485228	1.16142	0.1174	0.158244	9.22182e-09	9.94457e-09	0.927323	0.353759	0.00249625	0.00269189	0.353759
Male-stratified	CUD	0.413313	0.432231	0.0354978	1.04577	0.0858861	0.595429	5.80883e-10	2.12362e-09	0.273534	0.784443	0.000655801	0.00239751	0.784443
Male-stratified	OCD	0.413313	0.476278	0.103795	1.15234	0.251128	0.544492	1.29015e-08	2.84117e-08	0.454092	0.649763	0.00307024	0.00676128	0.649763
Male-stratified	OCD Females	0.413313	0.63904	0.171159	1.54614	0.414115	0.121359	4.62697e-08	4.36183e-08	1.06079	0.288787	0.00933545	0.00880049	0.288787
Male-stratified	SCZ	0.413313	0.466094	0.0226023	1.1277	0.0546858	0.0202499	5.6397e-09	5.44412e-09	1.03593	0.300237	0.00145069	0.00140038	0.300237
Male-stratified	SCZ Females	0.413313	0.422147	0.0339507	1.02137	0.0821429	0.794769	-1.37197e-08	1.29703e-08	-1.05778	0.290156	-0.00198862	0.00188	0.290156
Male-stratified	SCZ Males	0.413313	0.47883	0.0235096	1.15852	0.0568808	0.00541998	2.18364e-08	1.09495e-08	1.99428	0.0461216	0.00244792	0.00122747	0.0461216
Male-stratified	TS	0.413313	0.377313	0.065991	0.912898	0.159664	0.582954	-1.30485e-08	1.78188e-08	-0.732286	0.463994	-0.00313139	0.00427618	0.463994
Male-stratified	Child Onset Asthma	0.413313	0.536194	0.0462458	1.29731	0.111891	0.0095751	-1.61564e-09	2.96478e-09	-0.544944	0.585792	-0.00182846	0.00335531	0.585792
Male-stratified	Hayfever or Eczema Age	0.413313	0.515942	0.0536973	1.24831	0.129919	0.0542894	-1.51077e-09	4.81335e-09	-0.31387	0.75362	-0.00111561	0.00355436	0.75362
Male-stratified	Hayfever or Eczema Age Males	0.413313	0.505482	0.0848961	1.223	0.205404	0.265124	-2.76359e-09	8.40805e-09	-0.328684	0.742394	-0.00185163	0.00563347	0.742394
Male-stratified	Hayfever or Eczema Age Females	0.413313	0.544937	0.0667626	1.31846	0.16153	0.0468617	-8.77591e-11	6.58186e-09	-0.0133335	0.989362	-6.06566e-05	0.0045492	0.989362
Male-stratified	Type 1 Diabetes	0.413313	0.530063	0.0548009	1.28247	0.132589	0.0261187	-2.2476e-09	1.84069e-09	-1.22106	0.222063	-0.00487236	0.00399027	0.222063
Male-stratified	Birth Length	0.413313	0.544966	0.0619869	1.31853	0.149976	0.0221679	2.69947e-09	1.23805e-08	0.218042	0.827396	0.000733797	0.00336539	0.827396
Male-stratified	Birth Weight	0.413313	0.589555	0.0252096	1.42641	0.060994	1.27273e-11	2.7497e-09	2.26686e-09	1.213	0.22513	0.00202708	0.00167113	0.22513
Male-stratified	Child BMI	0.413313	0.465875	0.0535157	1.12717	0.12948	0.313704	4.79941e-09	1.22104e-08	0.393059	0.694276	0.00121573	0.003093	0.694276
Male-stratified	Child Obesity	0.413313	0.386947	0.0576127	0.936208	0.139392	0.650017	-1.63183e-08	1.9881e-08	-0.820797	0.411762	-0.00291824	0.00355538	0.411762
Male-stratified	Head Circumference	0.413313	0.440739	0.156059	1.06636	0.37758	0.859326	-9.01244e-09	2.24349e-08	-0.401715	0.687893	-0.00394703	0.00982543	0.687893
Male-stratified	Late Pubertal Growth	0.413313	0.696648	0.211529	1.68552	0.51179	0.084447	6.8415e-08	5.64642e-08	1.21165	0.225646	0.0126658	0.0104533	0.225646
Male-stratified	Late Pubertal Growth Males	0.413313	0.574864	0.118029	1.39087	0.285569	0.151919	6.05279e-08	5.90011e-08	1.02588	0.304949	0.0071716	0.0069907	0.304949
Male-stratified	Pubertal Growth Start	0.413313	0.557622	0.0498723	1.34915	0.120665	0.00264713	1.7091e-08	2.1485e-08	0.795488	0.42633	0.00224889	0.00282705	0.42633
Male-stratified	Pubertal Growth Start Males	0.413313	0.617422	0.123168	1.49384	0.298002	0.0685238	2.55495e-08	4.2461e-08	0.601716	0.547363	0.00403517	0.0067061	0.547363
Male-stratified	Pubertal Growth Start Females	0.413313	0.440263	0.0612271	1.0652	0.148137	0.662707	-3.76369e-08	3.13884e-08	-1.19907	0.230501	-0.00435299	0.00363031	0.230501
Male-stratified	Total Pubertal Growth	0.413313	0.457718	0.0792457	1.10744	0.191733	0.570663	-1.16805e-08	2.42076e-08	-0.482514	0.629441	-0.00219679	0.00455279	0.629441
Male-stratified	Total Pubertal Growth Males	0.413313	0.273783	0.154074	0.662412	0.372777	0.321435	-8.95045e-08	4.92216e-08	-1.8184	0.0690034	-0.0161017	0.00885486	0.0690034
Male-stratified	Total Pubertal Growth Females	0.413313	0.438696	0.117368	1.06141	0.283969	0.82803	-1.64897e-08	4.55989e-08	-0.361624	0.717633	-0.00249947	0.00691179	0.717633
Male-stratified	Maternal Pre-Eclampsia	0.413313	0.45221	0.173463	1.09411	0.41969	0.819269	-2.79193e-10	7.64135e-10	-0.365372	0.714834	-0.00388666	0.0106375	0.714834
Female-stratified	ADHD	0.38115	0.354854	0.0277206	0.931009	0.0727287	0.343428	-2.77052e-09	5.84325e-09	-0.47414	0.6354	-0.000809749	0.00170783	0.6354
Female-stratified	ADHD Males	0.38115	0.434563	0.0426943	1.14013	0.112014	0.2024	9.74229e-09	8.97737e-09	1.08521	0.277831	0.00265728	0.00244865	0.277831
Female-stratified	ADHD Females	0.38115	0.399252	0.162415	1.04749	0.426118	0.910769	1.52426e-08	1.43246e-08	1.06409	0.287287	0.010695	0.0100509	0.287287
Female-stratified	AN	0.38115	0.346206	0.0360363	0.908319	0.094546	0.330589	-3.98128e-09	5.28354e-09	-0.753524	0.451135	-0.00176618	0.00234389	0.451135
Female-stratified	ASD	0.38115	0.413268	0.0496505	1.08426	0.130265	0.522561	3.55957e-09	7.0475e-09	0.505083	0.6135	0.00149832	0.00296649	0.6135
Female-stratified	ASD Males	0.38115	0.473504	0.046794	1.2423	0.122771	0.0405957	1.56956e-08	9.72898e-09	1.61328	0.106684	0.00410204	0.00254267	0.106684
Female-stratified	CUD	0.38115	0.403901	0.0359616	1.05969	0.0943502	0.529731	7.91303e-10	2.22859e-09	0.355069	0.722538	0.000862537	0.00242921	0.722538
Female-stratified	OCD	0.38115	0.458737	0.110264	1.20356	0.289294	0.481362	1.65758e-08	3.13397e-08	0.528907	0.59687	0.00380853	0.00720076	0.59687
Female-stratified	OCD Females	0.38115	0.68948	0.204438	1.80894	0.53637	0.0483292	7.23633e-08	4.81412e-08	1.50315	0.132801	0.0140964	0.00937793	0.132801
Female-stratified	SCZ	0.38115	0.415707	0.0219241	1.09067	0.0575208	0.117675	1.30698e-09	5.40804e-09	0.241673	0.809034	0.000324591	0.0013431	0.809034
Female-stratified	SCZ Females	0.38115	0.391375	0.0344818	1.02683	0.0904677	0.766697	-1.29543e-08	1.37746e-08	-0.940443	0.34699	-0.0018129	0.0019277	0.34699
Female-stratified	SCZ Males	0.38115	0.439087	0.0244315	1.15201	0.0640995	0.017767	1.9508e-08	1.18648e-08	1.64419	0.100137	0.00211145	0.00128419	0.100137
Female-stratified	TS	0.38115	0.349054	0.0627531	0.915792	0.164641	0.605805	-1.16729e-08	1.79293e-08	-0.651049	0.515015	-0.00270462	0.00415425	0.515015
Female-stratified	Child Onset Asthma	0.38115	0.487213	0.0458922	1.27827	0.120404	0.0237864	-2.53677e-09	2.91206e-09	-0.871124	0.383686	-0.00277188	0.00318195	0.383686
Female-stratified	Hayfever or Eczema Age	0.38115	0.447228	0.0512675	1.17336	0.134507	0.193728	-5.07283e-09	4.73112e-09	-1.07223	0.283618	-0.00361673	0.00337311	0.283618
Female-stratified	Hayfever or Eczema Age Males	0.38115	0.472925	0.0819335	1.24078	0.214964	0.24979	-2.9208e-09	8.08392e-09	-0.361309	0.717868	-0.00188944	0.00522943	0.717868
Female-stratified	Hayfever or Eczema Age Females	0.38115	0.468216	0.0661828	1.22843	0.17364	0.183078	-4.56753e-09	6.74084e-09	-0.677591	0.498031	-0.00304803	0.00449834	0.498031
Female-stratified	Type 1 Diabetes	0.38115	0.493574	0.0625108	1.29496	0.164006	0.0627557	-2.44339e-09	2.12762e-09	-1.14842	0.250797	-0.00511404	0.00445313	0.250797
Female-stratified	Birth Length	0.38115	0.496016	0.0622667	1.30137	0.163365	0.05282	-9.98397e-10	1.33164e-08	-0.0749753	0.940234	-0.000262031	0.00349489	0.940234
Female-stratified	Birth Weight	0.38115	0.574488	0.027018	1.50725	0.0708855	5.02603e-12	4.59215e-09	2.58366e-09	1.77738	0.0755055	0.00326853	0.00183896	0.0755055
Female-stratified	Child BMI	0.38115	0.429576	0.0506638	1.12705	0.132923	0.333942	4.08627e-09	1.1839e-08	0.345152	0.72998	0.000999374	0.00289546	0.72998
Female-stratified	Child Obesity	0.38115	0.3748	0.0611144	0.98334	0.160342	0.917326	-9.04609e-09	2.12161e-08	-0.426378	0.669832	-0.00156192	0.00366324	0.669832
Female-stratified	Head Circumference	0.38115	0.279548	0.156802	0.733432	0.411391	0.510139	-2.80009e-08	2.34751e-08	-1.19279	0.232951	-0.01184	0.00992628	0.232951
Female-stratified	Late Pubertal Growth	0.38115	0.613431	0.205199	1.60942	0.538368	0.166837	5.37779e-08	6.02005e-08	0.893312	0.37169	0.00961249	0.0107605	0.37169
Female-stratified	Late Pubertal Growth Males	0.38115	0.510284	0.120685	1.3388	0.316632	0.260574	4.47499e-08	6.26834e-08	0.713904	0.475286	0.00511923	0.00717075	0.475286
Female-stratified	Pubertal Growth Start	0.38115	0.491199	0.0497526	1.28873	0.130533	0.0249771	1.51524e-09	2.29618e-08	0.0659897	0.947386	0.000192501	0.00291713	0.947386
Female-stratified	Pubertal Growth Start Males	0.38115	0.427959	0.106811	1.12281	0.280233	0.660437	-3.79596e-08	4.24111e-08	-0.89504	0.370766	-0.00578833	0.00646712	0.370766
Female-stratified	Pubertal Growth Start Females	0.38115	0.409235	0.0641708	1.07368	0.168361	0.662887	-3.77273e-08	3.39494e-08	-1.11128	0.266448	-0.00421289	0.00379103	0.266448
Female-stratified	Total Pubertal Growth	0.38115	0.428992	0.0816817	1.12552	0.214303	0.555234	-9.6843e-09	2.58223e-08	-0.375037	0.707633	-0.00175852	0.00468892	0.707633
Female-stratified	Total Pubertal Growth Males	0.38115	0.355997	0.148081	0.934006	0.38851	0.863481	-4.80104e-08	5.25295e-08	-0.91397	0.360733	-0.00833898	0.00912391	0.360733
Female-stratified	Total Pubertal Growth Females	0.38115	0.400239	0.115638	1.05008	0.303392	0.868326	-1.90265e-08	4.68311e-08	-0.40628	0.684537	-0.0027845	0.00685366	0.684537
Female-stratified	Maternal Pre-Eclampsia	0.38115	0.286181	0.169084	0.750836	0.443616	0.557389	-9.68803e-10	7.6476e-10	-1.26681	0.205225	-0.0130214	0.0102789	0.205225
