## Supplementary material for "Sex-dependent placental mQTL provide insight into the prenatal origins of childhood-onset traits and conditions": Table SIII. Counts of CpG sites and targeted genes colocalized with GWAS loci across cross-sex, male- and female-stratified placental mQTL

### Sheet: Table SIII
mQTL	GWAS	nProbe	nGene	probe	gene
cross-sex	ADHD	1	1	cg22797514	PTPRF
cross-sex,male-stratified,female-stratified	ADHD	1	1	cg03753284	C1orf84
cross-sex,male-stratified	ADHD	1	1	cg11073811	PTPRF
male-stratified	ADHD	3	2	cg03504834,cg07166795,cg11409022	FOXP2,ST3GAL3
cross-sex	AN	3	2	cg00383909,cg06216683,cg18651291	WDR6,MGMT
cross-sex,male-stratified,female-stratified	AN	1	1	cg26102564	MGMT
cross-sex,male-stratified	AN	1	1	cg26528551	MGMT
cross-sex	CUD	4	2	cg06726893,cg07884168,cg09754948,cg26663590	SH2B1,ATXN2L
cross-sex,male-stratified,female-stratified	CUD	2	1	cg00204512,cg05966235	ATP2A1
cross-sex,female-stratified	CUD	1	1	cg04414917	ATP2A1
cross-sex	SCZ	92	48	cg00593414,cg00758881,cg00785042,cg01343363,cg01570182,cg01617117,cg01756730,cg01770400,cg01866770,cg02203224,cg02995493,cg03121538,cg03161190,cg03270340,cg03477252,cg03604067,cg03820048,cg03836283,cg03885818,cg04016383,cg04436971,cg04906656,cg05338672,cg05533539,cg05656855,cg05725404,cg05800641,cg05964363,cg06867755,cg06985993,cg07041748,cg07884673,cg07899411,cg08028452,cg08078586,cg08229468,cg0…	NDRG4,EIF2AK2,NAB2,SERPINC1,CACNA1I,ARL6IP4,PDE4B,DOC2A,C10orf26,TRIM27,DAXX,MAD1L1,MAPT,CACNA1C,RFTN2,INO80E,HLA-C,LSM1,CUL3,FAM57B,SFMBT1,CACNA1D,TM6SF2,FES,HLA-DRB6,C1orf216,CNNM2,C6orf10,HLA-DQB1,ZNF664,GAS5,STAB1,EMX1,NMB,C6orf27,BOLL,NGEF,WNT3,LETM2,C2orf47,TSNARE1,HLA-J,NAGA,LOC254559,KCNG2,ATP6V1G2,TBX6,LOC644172
cross-sex,male-stratified,female-stratified	SCZ	64	32	cg00219210,cg01026383,cg01097406,cg01374870,cg02206108,cg02639366,cg02658043,cg02747254,cg03959986,cg03961010,cg04375931,cg04464548,cg04903089,cg05159804,cg05431670,cg05525374,cg06503255,cg06576150,cg06827234,cg07151443,cg07644039,cg07918799,cg07926491,cg08107394,cg08213375,cg08670715,cg10526897,cg11124135,cg11667387,cg12400121,cg12609785,cg12640387,cg13010344,cg13946050,cg14438695,cg14574369,cg1…	RICH2,HLA-DMB,CACNA1I,EIF2C4,NRBP2,KCTD13,SMG6,ZNF365,DAXX,DND1,PCDHA6,HLA-DMA,ARL6IP4,ZC3H7B,STAT6,PPP1R13B,PCDHA2,LSM1,CNNM2,YPEL3,THAP3,NAB2,MAD1L1,PPP1R16B,HIST1H4D,LOC254559,HLA-B,MSH5,WDR55,MAPT,NRGN,C10orf26
cross-sex,male-stratified	SCZ	26	22	cg03403996,cg03785426,cg05469396,cg05564831,cg06020164,cg06158227,cg06807168,cg07119830,cg07134316,cg07245700,cg09565806,cg10420223,cg10802521,cg12604352,cg17866778,cg18591801,cg19182986,cg19301366,cg20720118,cg22807707,cg22959474,cg24952328,cg25510610,cg26470696,cg26732615,cg27564939	TRIM31,DNAH10,FURIN,NT5DC2,TUBGCP4,SFTA2,TRIM8,NAB2,FAM57B,RFTN2,UBD,NEK4,MAPT,STAB1,NRGN,HLA-DQB1,CACNA1I,WBP2NL,TM6SF2,WHSC1L1,CILP2,SMG6
cross-sex,female-stratified	SCZ	21	11	cg04399147,cg05130642,cg06294321,cg06714981,cg07905975,cg08949735,cg09365002,cg09597022,cg10104420,cg14260648,cg14496969,cg17251196,cg19875535,cg20998791,cg22904406,cg23464183,cg23911291,cg24498636,cg25725312,cg26500914,cg26562417	DAXX,EPPK1,C11orf31,SND1,DPEP1,HLA-DRB6,TSNARE1,INO80E,IK,TAPBP,ARL6IP4
male-stratified,female-stratified	SCZ	18	7	cg01333471,cg01812434,cg07627491,cg08468741,cg09017117,cg09555323,cg10123514,cg12185399,cg14475758,cg14833385,cg15418419,cg16170330,cg16513277,cg22324029,cg23026930,cg24713259,cg25064552,cg25934064	HLA-DRB6,HLA-DMA,HLA-DMB,HLA-DQB1,SMG6,SLC39A1,NT5DC2
male-stratified	SCZ	26	19	cg01782709,cg01910638,cg02919082,cg03598801,cg03737367,cg06334689,cg07367519,cg08501292,cg09713850,cg09975044,cg10453850,cg10518264,cg12488919,cg12651173,cg13249850,cg14971718,cg15686393,cg15963326,cg16690356,cg20276103,cg20426275,cg21942184,cg22375559,cg22961241,cg23715045,cg26386464	HLA-DMA,HLA-DQA1,C6orf10,MIR150,DOC2A,CACNA1I,TRIM38,HLA-DMB,GATAD2A,HLA-DQB1,TRIM26,RCN3,HCG9,ARTN,SND1,PCGF3,PRKD3,VSIG2,LSM1
female-stratified	SCZ	25	18	cg00337181,cg01330831,cg01893963,cg03898786,cg08365687,cg09664314,cg10668781,cg10738648,cg13284614,cg13552765,cg13983052,cg15215375,cg16315106,cg17282395,cg18941031,cg20872640,cg21521230,cg21808937,cg22783999,cg25248415,cg25329415,cg26232451,cg26887212,cg26899598,cg27506609	SCAND3,TRIM31,DAXX,GABBR1,NT5DC2,NEGR1,CACNA1C,ARPC3,SATB2,MDC1,CILP2,WNT3,ALKBH6,C4B,LETM2,ZBTB22,FES,TEKT2
cross-sex	Child Onset Asthma	57	36	cg00255919,cg00593414,cg01031999,cg01570182,cg01687878,cg01935221,cg02030452,cg02145916,cg03416812,cg03798162,cg04554928,cg04689890,cg05429769,cg05533539,cg06364920,cg06896281,cg06898831,cg08331398,cg08809223,cg09179987,cg09329266,cg09390974,cg09788082,cg09991769,cg10690152,cg11611097,cg12136906,cg13353717,cg14196790,cg14786185,cg14799927,cg15072976,cg15470658,cg15486123,cg15888463,cg16162930,cg1…	IRF1,STK19,BRD2,PVT1,ZNF76,TRIM26,TRIM15,RAD50,MAPT,PSMB8,POU5F1,CD247,TCF19,NFKB1,SBNO2,TRAF3,DDAH2,FLG,HLA-DQB1,SLC22A5,GAL3ST2,IVL,ILDR1,SIPA1,HLA-DQB2,ITPR3,STAT5B,EFEMP2,LRRC33,RTF1,HRNR,COL11A2,LOC644172,STAT6,DEF6,CCHCR1
cross-sex,male-stratified,female-stratified	Child Onset Asthma	53	23	cg01140214,cg01222168,cg02247838,cg02299328,cg02698622,cg02738086,cg02936049,cg03782662,cg03806693,cg03961010,cg04809988,cg05159804,cg05247661,cg05583848,cg06400745,cg06656924,cg07392085,cg07824663,cg08207604,cg08670715,cg08850243,cg10169515,cg10400081,cg10985055,cg12609785,cg13285319,cg13853198,cg14110444,cg14438695,cg15175608,cg15316118,cg15633388,cg17117718,cg17365725,cg17647271,cg18394648,cg1…	CCHCR1,D2HGDH,RAPGEFL1,POLR3H,ZBTB38,TRIM26,ZNF365,LBH,DEF6,ZNF76,NDFIP1,SBNO2,MPHOSPH9,FCER1G,C6orf25,POU5F1,HRNR,RAD51L1,TAP2,RERE,IRF1,CD247,MAPT
cross-sex,male-stratified	Child Onset Asthma	13	8	cg00585698,cg01505556,cg03780997,cg04518342,cg07403865,cg07899411,cg14331998,cg14971718,cg17964422,cg19885979,cg24032190,cg24636541,cg26879891	CDK2AP1,TRIM26,CCHCR1,PDLIM4,BCL6,HCG27,SMAD3,HRNR
cross-sex,female-stratified	Child Onset Asthma	5	3	cg16439324,cg18050521,cg18795955,cg19063856,cg22158929	TCF19,CCHCR1,RAPGEFL1
male-stratified,female-stratified	Child Onset Asthma	4	3	cg04917860,cg12564285,cg15498513,cg20356878	PDLIM4,TCF19,ILDR1
male-stratified	Child Onset Asthma	19	9	cg00738945,cg00888758,cg02432487,cg02948656,cg07078732,cg09199225,cg11344574,cg11439393,cg14161269,cg14624895,cg16689962,cg17495555,cg18485872,cg18896979,cg19556854,cg20700740,cg22775801,cg24583287,cg26020982	C6orf10,HRNR,AGER,BRD2,TNXB,CCHCR1,AGPAT1,ZBTB38,NEU4
female-stratified	Child Onset Asthma	45	13	cg00628211,cg00688979,cg01086672,cg01190171,cg01717973,cg01793865,cg02164110,cg02288747,cg02652369,cg02879159,cg03130962,cg04676934,cg04898211,cg05008570,cg05325934,cg05522349,cg06652085,cg06833981,cg07278158,cg08160477,cg09798996,cg11583907,cg11982471,cg12044213,cg12748446,cg15374898,cg16519772,cg17114475,cg17217478,cg20217307,cg20921096,cg21165793,cg21334609,cg21441945,cg21497082,cg21912938,cg2…	CCHCR1,OAZ3,TCF19,TRIM15,JAZF1,BAT2,BAT1,NOTCH4,HLA-DRB6,HLA-DPB2,BAT3,HLA-DQA1,HLA-A
cross-sex	Hayfever or Eczema Age	28	17	cg01222168,cg02681370,cg02698622,cg03465464,cg09798996,cg10400081,cg12136906,cg13823701,cg14044669,cg15072976,cg15278102,cg15486123,cg16689962,cg16765268,cg17364250,cg17365725,cg17647271,cg18395189,cg18825221,cg19197236,cg19301366,cg22706866,cg22719314,cg23482259,cg25067686,cg25095951,cg26879891,cg27014438	D2HGDH,PBX2,PSORS1C3,NOTCH4,FLG,TNXB,C6orf10,GAL3ST2,POU5F1,IVL,AGPAT1,CLEC16A,HRNR,RAD51L1,HLA-DQB1,RPS26,BAT3
cross-sex	Type 1 Diabetes	58	33	cg00228142,cg00255919,cg00490203,cg00593414,cg01570182,cg02201132,cg02293354,cg02786267,cg02956255,cg03669298,cg04484994,cg04812347,cg05146888,cg05212570,cg05700142,cg06375761,cg06401414,cg06726893,cg07467062,cg07523043,cg07814932,cg07884168,cg08998192,cg09347430,cg09412707,cg09423426,cg09754948,cg10089865,cg10474018,cg10524701,cg10732560,cg10989981,cg11006453,cg13157980,cg14102634,cg14149680,cg1…	APOB48R,IRF1,CCDC88B,HDLBP,HLA-DQA2,HCP5,GATA3,INS-IGF2,AIF1,ALDH2,TAPBP,EIF2C2,BAT3,TRIM26,ADAM30,SH2B1,TAP2,BAT4,ATXN2L,CTTNBP2,INS,HLA-DQB1,TH,ADCY3,HCG26,RNLS,DAXX,HLA-C,PSORS1C1,SF3A3,BRD2,LOC644172,FARP2
cross-sex,male-stratified,female-stratified	Type 1 Diabetes	32	14	cg00204512,cg00539347,cg01378222,cg03438552,cg04213746,cg05159804,cg05182583,cg06941159,cg07451762,cg08412699,cg08670715,cg09505516,cg10321404,cg10400081,cg10632955,cg12405139,cg12609785,cg13081526,cg14438695,cg15633388,cg15672065,cg17117718,cg17435445,cg17647271,cg18743793,cg18825221,cg20045882,cg20229609,cg22687902,cg22968622,cg23431098,cg24477401	SULT1A1,TAP2,GATA3,BAT2,SH2B1,ITGB8,ADCY3,BAT3,IKZF1,RAD51L1,ZFP36L1,C6orf173,ZNF391,ARHGAP27
cross-sex,male-stratified	Type 1 Diabetes	15	10	cg00337181,cg00863469,cg01952012,cg02735423,cg03689048,cg05033803,cg11564601,cg12604352,cg12854186,cg16435978,cg18451016,cg19352830,cg23703079,cg25095951,cg26193015	SCAND3,FAM83E,AKAP11,HLA-DRB5,BAT3,MAPT,TAP2,EIF2C2,RPS26,MDC1
cross-sex,female-stratified	Type 1 Diabetes	6	4	cg08114842,cg13155295,cg21204522,cg23273869,cg23870181,cg27060340	COLEC10,HLA-C,HLA-DQA2,ARHGAP27
male-stratified,female-stratified	Type 1 Diabetes	6	3	cg04616529,cg12185399,cg13076785,cg13133387,cg17077180,cg21138405	CLEC16A,HLA-DRB6,IRF1
male-stratified	Type 1 Diabetes	16	9	cg00022997,cg03807391,cg06793162,cg08373989,cg13740929,cg13907973,cg14945317,cg16711450,cg17543112,cg18060330,cg18067840,cg23634079,cg23739027,cg25317746,cg25769566,cg26958806	LY6G6F,HSPA1L,IRF1,BTNL2,INS,PDLIM4,MSH5,EHMT2,NOTCH4
female-stratified	Type 1 Diabetes	17	14	cg00169019,cg00274587,cg00970279,cg02353427,cg03598801,cg04414917,cg05488160,cg06937619,cg09803951,cg11318895,cg12297501,cg16237409,cg17018201,cg17240976,cg18700744,cg19372359,cg25191172	TNXB,TAPBP,HSPA1B,ADCY3,C6orf10,ATP2A1,PSORS1C1,HLA-A,TRIM39,ZSCAN12,HDLBP,NAA25,GABBR1,ZBTB22
cross-sex	Birth Weight	60	38	cg00601727,cg00900524,cg01213447,cg01745499,cg02030452,cg03267442,cg04510874,cg04665046,cg04849508,cg05212570,cg05508408,cg06288089,cg06474225,cg06826457,cg07718650,cg07950252,cg08724371,cg09272948,cg09397246,cg10521431,cg11396628,cg11801110,cg12043019,cg12347123,cg13136596,cg13137809,cg13563462,cg13799504,cg13990743,cg14109847,cg14569352,cg15108060,cg16009970,cg16209860,cg16737517,cg16866941,cg1…	ZNF783,PIM3,NR2F2,HMGA1,FES,GNA12,ALDH2,DCUN1D2,KCNQ1OT1,HTRA1,TCF19,CNNM2,PSORS1C1,ADAM17,MSI2,MIR600,GPSM1,GRB10,RB1,YBX2,ARFRP1,ZBTB46,MAFF,PDX1,AMZ1,FAM118A,DLG4,WNT3A,DNMT3B,SLC2A1,ITPR2,ARHGEF2,HKDC1,TSPAN14,ARMS2,GCC1,TBC1D12,CCHCR1
cross-sex,male-stratified,female-stratified	Birth Weight	53	27	cg00200653,cg00277334,cg00628211,cg00688979,cg00698126,cg01140214,cg02004401,cg02226672,cg02247838,cg02652369,cg03130962,cg03437748,cg04506342,cg04607235,cg04676934,cg05180856,cg05522349,cg05867245,cg06106103,cg06652085,cg06653140,cg07078329,cg07094194,cg07304760,cg07679836,cg07684647,cg07686394,cg07878625,cg09009770,cg09077675,cg09369927,cg09626299,cg10991855,cg11539674,cg11569329,cg11667387,cg1…	RORA,CCHCR1,ZNF783,GNA12,SMPD3,IGF1R,BAZ2B,APOLD1,FES,ZBTB46,PDX1,TCF19,SKP2,ADAM17,SND1,BAK1,INTS7,WNT3A,TSPAN14,C6orf182,RPS9,CNNM2,CAMK2B,C17orf81,PEPD,DNAJC5,C6orf173
cross-sex,male-stratified	Birth Weight	46	23	cg00100420,cg00893242,cg01086672,cg01176363,cg01287833,cg01793865,cg02156692,cg02527881,cg02991924,cg03316587,cg03780997,cg04898211,cg05840412,cg06330618,cg07235057,cg07278158,cg07822788,cg08267399,cg08672140,cg08886154,cg09444226,cg10780367,cg11876048,cg12288758,cg13318129,cg13996003,cg15374898,cg15448385,cg16095155,cg17030679,cg17265693,cg18405544,cg19242610,cg20645601,cg20962215,cg20992439,cg2…	SND1,CCHCR1,LIME1,AMZ1,PTH1R,FES,GRB10,NOTCH4,LOC731779,LHFPL2,PAX4,APOLD1,TSPAN14,MSI2,FAM118A,MXI1,PRX,TCF19,FKBP5,CLDN7,FCGR2C,DVL2,WNT3A
cross-sex,female-stratified	Birth Weight	10	7	cg06366107,cg08377331,cg11953668,cg14863265,cg15358701,cg17908947,cg19470385,cg20068274,cg20732703,cg22158929	ZBTB7B,GNA12,FAM184B,MAFF,C22orf26,GRB10,CCHCR1
male-stratified,female-stratified	Birth Weight	2	1	cg18795955,cg24859800	CCHCR1
male-stratified	Birth Weight	21	15	cg00733150,cg01453529,cg05008570,cg05469396,cg05986168,cg06418219,cg07613268,cg13463522,cg13684807,cg14331998,cg14700707,cg14862171,cg16448351,cg16706502,cg17114475,cg17182048,cg18694418,cg20763553,cg21238257,cg23203698,cg24251218	FAM118A,SBF2,TCF19,FURIN,ANK1,SHC1,CCHCR1,NOTCH4,STMN3,C14orf126,HMGA2,AMZ1,TP53I3,DCUN1D2,KLHL29
female-stratified	Birth Weight	15	8	cg03303475,cg09199225,cg09523339,cg10090414,cg11040238,cg11982471,cg12101479,cg16037200,cg18050521,cg20217307,cg23524294,cg24648384,cg26135397,cg26197679,cg27619646	TCF19,AGER,ZNF512B,PSORS1C3,SLC2A1,HIST1H2BD,GNA12,ANK1
cross-sex	Child BMI	2	0	cg06672545,cg08526959
cross-sex,male-stratified,female-stratified	Child BMI	2	0	cg01884057,cg19139589
cross-sex,male-stratified	Child BMI	2	2	cg26312337,cg26378753	DNAJC27,TMEM18
male-stratified	Child BMI	1	1	cg09505516	ADCY3
female-stratified	Child BMI	1	1	cg22071951	TMEM18
cross-sex	Child Obesity	1	0	cg08526959
cross-sex,male-stratified,female-stratified	Child Obesity	2	1	cg09505516,cg19139589	ADCY3
cross-sex,male-stratified	Child Obesity	3	3	cg10106561,cg26312337,cg26378753	ADCY3,DNAJC27,TMEM18
female-stratified	Child Obesity	3	2	cg01884057,cg02353427,cg22071951	ADCY3,TMEM18
cross-sex	Late Pubertal Growth	2	0	cg08526959,cg27598195
cross-sex,male-stratified,female-stratified	Late Pubertal Growth	3	1	cg01884057,cg09505516,cg19139589	ADCY3
cross-sex,male-stratified	Late Pubertal Growth	2	2	cg10106561,cg26312337	ADCY3,DNAJC27
female-stratified	Late Pubertal Growth	1	1	cg02353427	ADCY3
cross-sex,male-stratified,female-stratified	Pubertal Growth Start	1	1	cg02936049	ZBTB38
cross-sex,female-stratified	Pubertal Growth Start	1	1	cg00106432	ADAMTSL3
male-stratified	Pubertal Growth Start	4	2	cg01616440,cg11611600,cg17495555,cg18734428	ADAMTSL3,ZBTB38
female-stratified	Pubertal Growth Start	1	1	cg14598478	ADAMTSL3
